# Analysing complex interventions using component network meta-analysis

**DOI:** 10.1101/2025.06.30.25330567

**Authors:** Areti Angeliki Veroniki, Dianna Wolfe, Brian Hutton, Guido Schwarzer, Daniel I McIsaac, Sharon E. Straus, Dan Jackson, Andrea C. Tricco

**Author notes:** **Corresponding Author** Dr. Areti Angeliki Veroniki, PhD, MSc Scientist, Knowledge Translation Program Assistant Professor, Institute for Health Policy, Management, and Evaluation, University of Toronto Li Ka Shing Knowledge Institute of St. Michael’s Hospital, Unity Health Toronto 209 Victoria Street, East Building, Toronto, Ontario, M5B 1T8, Canada.

## Abstract

Systematic reviews with network meta-analysis (NMA) frequently evaluate complex interventions combining multiple healthcare interventions (known as components). Components may act separately of each other or in conjunction with other components, synergistically or antagonistically. Component effect estimation is crucial to produce relevant and clinically meaningful evidence. However, standard NMA cannot quantify individual component effects of complex interventions. This study presents methods for modeling complex interventions and highlights the advantages and limitations of component NMA (CNMA). CNMA enables the estimation of individual component effects, whether additive or interactive. Interaction CNMA can be considered an extension of the additive CNMA model that includes interaction terms. We give practical guidance on how to carry out these analyses via empirical examples, which showcase both the strengths and limitations of CNMA. Implementing CNMA models is complex and requires the skills of a multidisciplinary team including clinicians, methodologists, and statisticians.

**Summary points:**

1. CNMA provides the opportunity to disentangle the effects of components of complex interventions and assess their efficacy or safety, accounting for potential interactions in component combinations.
2. Under the additivity assumption, CNMA assumes that the total effect of a complex intervention is the sum of its individual component effects (e.g., if component A lowers a symptom score by 2 points and B by 1 point, A+B is expected to lower it by 3 points), while interaction CNMA is used when there is evidence of violation of additivity and the combined effect differs due to synergy or antagonism.
3. Interaction CNMA can be considered a compromise between additive CNMA and standard NMA, but selecting interaction terms requires clinical, statistical, and methodological considerations.
4. Clinicians and other knowledge users should be engaged in the selection of interaction CNMA models to ensure biological plausibility.
