## Supplementary material for "Analysing complex interventions using component network meta-analysis": Data set

### Sheet: Prehabilitation
refid	r1	n1	r2	n2	r3	n3	t1	t2	t3
Lloréns, 2014	1	21	0	23			UC	EXE
Birch, 2020	1	29	1	31			UC	PSY
Moug, 2018	12	19	12	17			UC	EXE+PSY
Kikuchi, 2016	17	38	12	39			UC	NUT
Swamithan, 2020	14	29	5	29			UC	EXE
Hollis, 2019	2	14	0	20			UC	NUT
Northgraves, 2020	4	11	3	10			UC	EXE
Jantharapatta, 2020	5	31	4	31			UC	NUT
O'Gara, 2020	3	20	5	20			UC	COG
Liu, 2020	5	36	4	37			UC	EXE+NUT+PSY
Karlsson, 2019	2	11	6	10			UC	EXE
Ausania, 2019	12	22	6	18			UC	EXE+NUT
Vlisides, 2019	5	29	6	23			UC	COG
Chakravartty, 2019	2	10	1	10			UC	NUT
Kanekiyo, 2019	11	20	4	20			UC	NUT
Valkenet, 2018	43	121	47	120			UC	EXE
Ruiz-Tovar, 2019	1	20	0	20			UC	NUT
Kong, 2018	23	62	19	65			UC	NUT
Mudge, 2018	32	66	34	65			UC	NUT
Grundmann, 2018	19	40	15	36			UC	NUT
Palma-Milla, 2016	10	16	8	17			UC	NUT
Banerjee, 2018	7	28	6	27			UC	EXE
Barberan-Garcia, 2018	39	63	19	62			UC	EXE+NUT+PSY
Lai, 2017	14	50	5	51			UC	EXE
Ida, 2017	8	60	9	63			UC	NUT
Licker, 2016	37	77	25	74			UC	EXE
Lai, 2019	12	34	4	34			UC	EXE
Huang, 2017	12	30	5	30	8	30	UC	EXE+PSY	EXE
Burnd, 2016	2	25	1	21			UC	NUT
Dunne, 2016	7	15	8	19			UC	EXE
Kaya, 2016	12	27	6	31			UC	NUT
Kalarchian, 2016	0	72	1	71			UC	PSY
Ruiz-Tovar, 2015	1	20	1	40			UC	NUT
Kabata, 2014	17	48	8	54			UC	NUT
Bergin, 2014	3	56	1	50			UC	EXE
Falewee, 2014	35	64	33	73			UC	NUT
Oosting, 2012	10	14	7	12			UC	EXE
Pehlivan, 2011	5	30	1	30			UC	EXE
Burden, 2011	26	62	24	54			UC	NUT
Benzo, 2011	5	8	3	9			UC	EXE
Bitterli, 2011	0	37	3	36			UC	EXE
Rosenfeldt, 2011	19	57	22	60			UC	EXE+PSY
Ishikawa, 2010	3	13	2	11			UC	NUT
Kulkarni, 2010	2	19	1	57			UC	EXE
Hoogeboom, 2010	0	10	1	10			UC	EXE
Okamato, 2009	4	30	4	30			UC	NUT
Ferreira, 2009	0	15	3	15			UC	EXE
Furze, 2009	1	90	1	86			UC	PSY
Nielson, 2008	8	32	8	28			UC	EXE
Dronkers, 2007	8	10	3	10			UC	EXE
Hulzebos, 2006a	48	137	25	139			UC	EXE
Rooks, 2006	8	39	3	39			UC	EXE
Xu, 2006	8	30	2	30			UC	NUT
Gocen, 2004	1	30	1	29			UC	EXE
Beaupre, 2003	6	60	3	55			UC	EXE
Schueren, 2001	7	15	10	17			UC	NUT
Braga, 1999	21	86	9	85			UC	NUT
Roukema, 1988	50	84	13	69			UC	EXE
Argunova, 2018	3	18	2	20			UC	EXE
Fulop, 2021	16	72	17	77			UC	EXE+NUT+PSY
Da Cunha, 2013	4	10	4	12			UC	EXE
Moya, 2016	43	122	28	122			UC	NUT
Gloor, 2022	2	53	7	54			UC	EXE
Lee, 2021	24	82	25	79			UC	NUT
Berkel, 2022	21	29	12	28			UC	EXE
Bhattacharyya, 2021	8	40	7	40			UC	NUT
Steffens, 2021	7	11	10	11			UC	EXE
Lopez-Rodriguez-Arias, 2021	5	10	2	10			UC	EXE+NUT+PSY
Sittitrai, 2021	14	56	10	60			UC	NUT
IJmker-Hemink, 2020	10	49	9	48			UC	NUT
Chen, 2017	11	37	3	31			UC	NUT
Sawatzky, 2014	4	7	2	8			UC	EXE+NUT+PSY
Soares, 2013	11	16	5	16			UC	EXE
Gillis, 2016	9	21	8	22			UC	NUT
Carli, 2020	25	55	25	55			UC	EXE+NUT+PSY
van Nieuwenhove, 2011	18	136	8	137			UC	NUT
Minella, 2018	18	25	14	24			UC	EXE+NUT
Liang, 2018	6	34	3	44			UC	EXE+NUT+PSY
Barth, 2018	5	27	6	30			UC	NUT
Gillis, 2014	17	39	12	38			UC	EXE+NUT+PSY
Humeidan, 2020	29	126	18	125			UC	COG
Bousquet-Dion, 2018	8	26	14	37			UC	EXE+NUT+PSY
Santa Mi, 2018	14	40	18	42			UC	EXE
De Luis, 2012	1	20	1	20			UC	NUT
Ismail, 2016	6	26	2	24			UC	EXE
Abdelaal, 2017	15	24	7	26			UC	EXE
D'Lima, 1996	2	10	4	20			UC	EXE
Yegen, 2020	23	39	15	39			UC	NUT
Lai, 2016	5	24	2	24			UC	EXE
Gade, 2016	15	16	15	19			UC	NUT
Dronkers, 2010	9	20	8	21			UC	EXE
McCarthy, 2008	6	7	6	8			UC	NUT
Hulzebos, 2006b	6	12	2	14			UC	EXE
Allen, 2021	18	23	13	22			UC	EXE+NUT+PSY
Diaz-Feijoo, 2022	12	19	6	15			UC	EXE+NUT+PSY
Labuschagne, 2022	4	6	2	6			UC	EXE
McIsaac, 2022	52	88	42	94			UC	EXE+NUT
Sykes, 2022	16	25	15	24			UC	NUT
Tesar, 2022	19	60	22	60			UC	NUT
Xia, 2022	34	78	8	78			UC	EXE
Atoui, 2023	7	46	10	43			UC	EXE+NUT+PSY
Chen, 2023a	13	109	4	109			UC	EXE
Molear, 2023	54	128	39	123			UC	EXE+NUT+PSY
Chen, 2023b	34	119	9	120			UC	NUT
Zhang, 2023	7	70	5	70			UC	EXE
Wall, 2023	2	5	1	8			UC	NUT

### Sheet: Fractures
refid	t1	r1	n1	t2	r2	n2	t3	r3	n3	t4	r4	n4
158777	CL-QI+MF	24	196	UC	16	196
158873	UC	11	455	EX	4	410
158993	CA+VI-D	13	207	PA-QI	18	205	VI-D	19	190
159012	CL-QI+EX+MF+PA-QI	1	133	PA-QI	2	271
159037	PA-QI+VI-D	10	353	PA-QI	10	333
159189	UC	95	1174	CL-QI+MF+PA-QI	59	1004
159223	UC	1	105	CA+CL-QI+DI+PA-QI+VI-D	0	105
159243	PA-QI	42	653	CL-QI+MF+PA-QI	33	661
159397	CL-QI+MF	3	123	CL-QI+MF+PA-QI	2	96
159428	UC	5	389	DI+EX	6	440	EX	10	392	DI	8	403
159441	BF+CP+EX+PA-QI	1	153	BF	7	152
159531a	PA-QI	1	101	CL-QI+DE-HP	1	97
159597	BF+CL-QI	2	381	BF+CL-QI+PA-QI	1	401
159605	FL	0	210	UC	2	208
159789	UC	135	1125	VI-D	171	1131
160019	UC	4	323	EX	1	273	EX+PA-QI	1	289
160020	UC	5	111	CL-QI+MF	5	106
160243	CL-QI	40	551	BF+CL-QI	42	574
160339	DE-HP+PA-QI	36	345	PA-QI	67	327
160450	UC	3	857	DE-AL	2	863
160495	PA-QI	28	298	CL-QI+MF+PA-QI+SO	27	293
160503	BF	27	120	CL-QI+MF	22	103	MF	30	159
160553	EX	3	55	SO	5	64
160589	CL-QI+DE-AL+EX+MF+PA-QI	2	1836	UC	3	1751
160645	CA+VI-D	4	151	CA	3	151
160674	UC	11	97	CA+CL-QI+MF+VI-D	7	102
160990	CA	3	103	CA+VI-D	1	100
160994	VI-D	306	4727	UC	279	4713
161063	UC	18	307	EA+VA	31	309
161328	EX	6	84	UC	16	76
161369	UC	3	103	SU-EY	5	115
161541	UC	53	1955	VI-D	66	1762
161681	UC	12	152	SU-EY	4	154
161762	VI-D	212	1343	CA+VI-D	184	1306
161773	EA+EX+MF	7	159	UC	13	154
161788	UC	241	5064	CL-QI+MF+PA-QI	218	4439
161814	UC	85	1276	BF	24	599
161820	CA	35	312	CA+VI-D	25	313
161851	CA+VI-D	27	230	CA+OP-TX+VI-D	8	231
161995	CL-QI+EX+MF	3	60	UC	2	56
162167	UC	49	298	CL-QI+DE-HP	52	302
162243	DE-HP+EA+EX+PA-QI	31	485	UC	33	450
162340	CL-QI+MF	4	181	MF	3	179
162350	DE-HP+PA-QI	24	182	PA-QI	16	184
162692	MF	3	79	SO	5	84
162723	BF+SU-PM	3	84	BF	4	87
162802	UC	13	88	CL-QI+DE-HP	14	86
162953	EX+MF	1	71	SO	3	52
327494	UC	12	121	CL-QI+EX+MF	13	120
327539	CL-QI+EX+PA-QI	1	81	PA-QI	0	81
327665	EX	1	52	PA-QI	2	53
327897	PA-QI	4	65	EX	5	61
327984	PA-QI	15	169	EX+PA-QI	14	171
327995	UC	15	99	BF	16	100
472980/S13 (227144)	CA+PA-QI+VI-D	309	4813	EA+PA-QI	325	4916	UC	162	2054	CA+EA+PA-QI+VI-D	159	2457
472983	CA	122	1287	CA+VI-D	135	1291
522117	UC	12	204	EX	8	205
652632	EX	1	60	UC	2	60
653180	CBT+CL-QI+PA-QI	3	210	UC	7	205
653323	PA-QI	14	507	CP+DE-FT+PA-QI	19	493
Chapuy 1994	CA+VI-D	301	1176	UC	368	1127
Chapuy 2002	CA+VI-D	97	393	UC	55	190
FP_Gallagher 2001/162121	UC	10	122	OP-TX+VI-D	8	122	OP-TX	16	122	VI-D	10	122
NE_159731_Ferrer	MF	8	127	UC	2	98
Pfeifer 2000	CA	6	67	CA+VI-D	3	70
Reid 2006	CA	204	732	UC	221	739
Trivedi 2003	UC	149	1341	VI-D	119	1345
Vetter 1992	CL-QI	14	324	CL-QI+EX+MF	16	350

### Sheet: QoL
refid	study	t1	t2	t3	scale_name	n1	m1	sd1	n2	m2	sd2	n3	m3	sd3	type_of_data
695463	Bucknall-2012	UC	C-M+S-M		St George's Respiratory Questionnaire	232	-1.38	11.33	232	2.99	12.56				final value
695567	Chi-2012	UC	S-M		Minnesota Living with Heart Failure Questionnaire	87	-34.53	14.85	84	-21.11	18.3				final value
695620	Bond-2007	UC	TE+PX_ED		European Quality of Life-5 Dimensions (EQ-5D)	422	0.5825	0.0743868	810	0.5825	0.0743868				final value
695837	Fan-2012	UC	C-M+S-M		St George's Respiratory Questionnaire	217	-51.8	13.3	209	-51.3	13.3				final value
695914	Freund-2016	UC	TE+STA+FIN+C-M+S-M+PX_ED		12 item Short-Form Health Survey (SF-12)	711	35.5	10.2	777	36.5	10.6				final value
696146	Hernández-2015	UC	C-M+S-M		St George's Respiratory Questionnaire	84	-49	22	71	-43	20				final value
696360	Kennedy-2013	UC	STA+S-M		European Quality of Life-5 Dimensions (EQ-5D)	409	0.6	0.3	277	0.6	0.3				final value
696848	Nguyen-2013	PX_ED	TE+C-M+S-M+PX_RE+PX_ED	TE+C-M+S-M+PX_ED+MOT_INT	36-Item Short Form Survey (SF-36)	41	35.2	11.2708	43	38.9	11.2079	41	35.8	11.5975	final value
696995	Pinnock-2013	UC	RE+S-M+PX_ED		St George's Respiratory Questionnaire	128	-67.3	17.3	128	-68.2	16.3				final value
697556	van de Ven-2013	UC	STA		European Quality of Life-5 Dimensions (EQ-5D)	79	0.36	0.218174	49	0.35	0.25632				final value
697766	Xi-2015	PX_ED	S-M+PX_ED		St George's Respiratory Questionnaire	30	-63.66	3.6	30	-59.6	5.4				final value
698434	Bosanquet-2017	UC	TE+EPR+RE+C-M+S-M		12 item Short-Form Health Survey (SF-12)	236	35.1	12.11	249	34	13.51				final value
699602	Forster-2015	UC	TE+C-M+S-M+PX_ED		European Quality of Life-5 Dimensions (EQ-5D)	128	0.56	0.482804	134	0.51	0.460087				final value
700715	Khdour-2009	UC	C-M+S-M		St George's Respiratory Questionnaire	87	-65.3	18.6157	86	-61.8	16.5514				final value
701399	Markle-Reid-2011	UC	TE+STA+C-M+S-M+PX_ED+PX_FIN		36-Item Short Form Survey (SF-36)	39	47.81	18.96	43	48.29	23.23				final value
701773	Murphy-2009	UC	STA+S-M		12 item Short-Form Health Survey (SF-12)	173	38.8	11.1	159	40.5	11.1				final value
702036	Ortiz-Bautista-2017	UC	TE+C-M+PX_ED		Minnesota Living with Heart Failure Questionnaire	43	-19.8	23.3	84	-23.46	22.1				final value
702223	Peters-Klimm-2010	UC	TE+EPR+RE+AF+C-M+S-M+PX_ED		36-Item Short Form Survey (SF-36)	100	38	8.6	97	38.3	8.6				final value
702679	Sackley-2015	UC	STA+C-M+S-M+PX_ED		European Quality of Life-5 Dimensions (EQ-5D)	123	0.18	0.31241	160	0.2	0.355528				final value
702826	Schrader-2005	UC	TE+STA+C-M+S-M+PX_ED		36-Item Short Form Survey (SF-36)	237	37.6	10.7778	213	36.7	7.34847				final value
703588	Van Der Aa-2015	UC	C-M+S-M+PX_ED		European Quality of Life-5 Dimensions (EQ-5D)	134	0.7	0.3	131	0.7	0.3				final value
703997	Xiao-2016	UC	STA+C-M+S-M		36-Item Short Form Survey (SF-36)	30	41.6	8.7	31	41.1	7.7				final value
704139	Zwar-2016	UC	EPR+STA		St George's Respiratory Questionnaire	104	-17.06	14.9	136	-16.85	15.2				final value
712227	Schafer-2017	UC	STA+S-M+PX_ED		European Quality of Life-5 Dimensions (EQ-5D)	87	0.7	0.28	86	0.68	0.32				final value
712231	Vaillant-Roussel-2016	UC	STA+C-M+S-M+PX_ED+MOT_INT		36-Item Short Form Survey (SF-36)	83	51.6	25.5	76	52.8	23.8				final value
722249	Stewart-2015	UC	C-M+S-M+PX_ED		12 item Short-Form Health Survey (SF-12)	112	36.6	12.1	116	38.1	10.8				final value
722267	Walters-2013	UC	STA+C-M+S-M+PX_ED		36-Item Short Form Survey (SF-36)	62	38.5	9.4	58	38.5	10.3				final value
731207	Wagenaar-2019	UC	EPR+RE+C-M+PX_RE+PX_ED	S-M+PX_RE	Minnesota Living with Heart Failure Questionnaire	150	-26.5	32.5	150	-25.5	27.8	150	-28.3	31	final value
18508824	Liu-2008	UC	RE+S-M+PX_RE+PX_ED		12 item Short-Form Health Survey (SF-12)	24	30.9	10.7778	24	47.9	7.34847				final value
25157723	McManus-2014	UC	RE+S-M+PX_ED		European Quality of Life-5 Dimensions (EQ-5D)	276	0.806	0.258522	276	0.816	0.254284				final value
699702/703068	Galbreath-2004	UC	TE+STA+C-M+S-M+PX_ED		36-Item Short Form Survey (SF-36)	359	33.4	13.4	354	32.1	12.4				final value
de la Porte 2007	de la Porte-2007	UC	TE+C-M+S-M+PX_ED		Minnesota Living with Heart Failure Questionnaire	122	-34.5	23.3	118	-30.2	22.1				final value
Eccles 2007	Eccles-2007	UC	EPR+STA+CLIN_RE+PX_RE		36-Item Short Form Survey (SF-36)	360	30.1	15.3	311	29.7	15.6				final value
Lopez 2006	Lopez Cabezas-2006	UC	C-M+PX_ED		European Quality of Life-5 Dimensions (EQ-5D)	64	0.606	0.178	70	0.64	0.154				final value
Ojeda 2005	Ojeda-2005	UC	S-M+PX_ED		Minnesota Living with Heart Failure Questionnaire	77	-37.8	21	76	-35.7	18.9				final value
